# Phylogeography of hepatitis B: The role of Portugal in the early dissemination of HBV worldwide

**DOI:** 10.1101/2022.01.05.22268725

**Authors:** Rute Marcelino, Ifeanyi Jude Ezeonwumelu, André Janeiro, Paula Mimoso, Sónia Matos, Veronica Briz, Victor Pimentel, Marta Pingarilho, Rui Tato Marinho, José Maria Marcelino, Nuno Taveira, Ana Abecasis

**Affiliations:** Instituto Universitário Egas Moniz, Monte de Caparica, Portugal; Research Institute for Medicines (iMed.ULisboa), Faculty of Pharmacy, Universidade de Lisboa, Lisbon, Portugal; Global Health and Tropical Medicine (GHTM), Instituto de Higiene e Medicina Tropical/Universidade Nova de Lisboa (IHMT/UNL), Lisbon, Portugal; AIDS Research Institute-IrsiCaixa and Health Research Institute Germans Trias i Pujol (IGTP), Hospital Germans Trias i Pujol, Universitat Autònoma de Barcelona, Badalona, Spain; GenoMed - Diagnósticos de Medicina Molecular, Instituto de Medicina Molecular, Faculdade de Medicina de Lisboa, Portugal; Laboratory of Viral Hepatitis, National Center for Microbiology, Institute of Health Carlos III, Madrid, Spain; Department of Gastroenterology and Hepatology, Santa Maria Hospital, Medical School of Universidade de Lisboa, Lisbon, Portugal

## Abstract

In 2015, 257 million people lived with chronic hepatitis B infection. In Portugal 1.4% of the population is chronically infected with hepatitis B virus. Limited information is available regarding the genetic diversity, origin of HBV in Portugal and its role in the dissemination of HBV worldwide. In this study, we aimed to investigate the epidemic history and transmission dynamics of HBV genotypes that are endemic in Portugal. HBV *pol* gene was sequenced from 130 patients followed in Lisbon. HBV genotype A (HBV/A) was the most prevalent genotype (n=54, 41.5%), followed by D [HBV/D; (n=44, 33.8%)], and E [HBV/E; (n=32, 24.6%)]. Spatio-temporal evolutionary dynamics were reconstructed using a Bayesian Markov Chain Monte Carlo method, as implemented in BEAST v1.10.4, with a GTR nucleotide substitution model, an uncorrelated lognormal relaxed molecular clock model under a Bayesian skyline plot and a continuous diffusion model. Our results indicate that HBV/D4 was the first subgenotype to be introduced in Portugal by the end of the XIX century, around 1857 (HPD 95% 1699 - 1931) followed by subgenotypes D3 and A2 a few decades later. Genotype E and subgenotype A1 were introduced in Portugal later, almost simultaneously. Our results also indicate a very important role of Portugal in the exportation of HBV subgenotypes D4 and A2 to Brazil and Cape Verde, respectively, in the beginning of the XX century. This work clarifies the epidemiological history of HBV in Portugal and show that Portugal had an important role in the global spread of this virus.
