## Supplementary material for "Phylogeography of hepatitis B: The role of Portugal in the early dissemination of HBV worldwide": Table S1

### Sheet: Controle seq. details
Genotype/Subgenotype	Country	Collection Date	Accession Number
A	Cameroon	1994	AB194952
A	Ghana	2000	GQ161753
A	Gabon	2004	FJ349296
A	Nigeria	2004	FJ692554
A	Nigeria	2004	KY494150
A	Gabon	2005	EU054331
A	Haiti	2006	FJ692593
A	Nigeria	2007	HM363612
A	Panama	2010	KJ638668
A	Cameroon	2011	KY493906
A	France	2011	KP712829
A	Cameroon	2012	KY493834
A	Cameroon	2012	KY493855
A	Cameroon	2013	KY493861
A	Cuba	2013	KM606737
A	Ghana	2013	KU711605
A	Haiti	2013	KP234053
A	Cameroon	2014	KY493820
A	Cameroon	2014	KY493872
A	Cameroon	2015	KY494162
A	Kenya	2018	MK127853
A	Cameroon	1998_2004	AM180624
A	Cameroon	2006_2007	FN545836
A	USA	2006_2009	JN604217
A1	Argentina	2010	KJ810927
A1	Bangladesh	2007	JQ514505
A1	Bangladesh	2015	MF925372
A1	Belgium	1998	GQ331047
A1	Belgium	2000	GU563548
A1	Belgium	2003	GU563547
A1	Botswana	2009	MH464828
A1	Botswana	2014	KX648548
A1	Botswana	2015	MF979146
A1	Brazil	1965	KX264620
A1	Brazil	1969	KX264597
A1	Brazil	1970	KX264656
A1	Brazil	1974	KX264607
A1	Brazil	1974	KX264619
A1	Brazil	1976	KX264598
A1	Brazil	1981	KX264658
A1	Brazil	1983	KX264612
A1	Brazil	1984	KX264638
A1	Brazil	1984	KX264635
A1	Brazil	1987	KX264595
A1	Brazil	1988	KX264659
A1	Brazil	2001	KU847526
A1	Brazil	2005	KJ854685
A1	Brazil	2007	KJ854694
A1	Brazil	2008	KY809927
A1	Brazil	2008	KY809924
A1	Brazil	2009	JN983892
A1	Brazil	2010	JN983834
A1	Brazil	2011	KU847482
A1	Brazil	2012	KU847743
A1	Brazil	2013	KU847725
A1	Brazil	2016	MK517517
A1	CapeVerde	2011	MF772353
A1	CapeVerde	2016	MF772351
A1	Cuba	2006	KM606748
A1	Cuba	2013	KM606706
A1	France	2006	GQ486317
A1	France	2011	KU847537
A1	France	2011	KP712845
A1	Germany	2006	GQ486686
A1	Haiti	2006	FJ692563
A1	India	1963	KF214660
A1	India	1963	KF214656
A1	India	2014	KM590923
A1	India	2009_2012	KC875255
A1	India	2011_2012	KJ958467
A1	Italy	2008	KP997702
A1	Italy	2009	KX533510
A1	Italy	2010	KT862878
A1	Japan	1989	AB937795
A1	Japan	1999	AB937796
A1	Japan	2005_2006	AB453986
A1	Japan	2005_2006	AB453989
A1	Kenya	2012	KP168422
A1	Kenya	2018	MK127854
A1	Kenya	2018	MK127848
A1	Malawi	1997	AB076678
A1	Mozambique	2015	MF615984
A1	Netherlands	2005	GQ486535
A1	Panama	2011	KJ638661
A1	Panama	2012	KP718069
A1	Phillipines	1990_1995	M57663
A1	RepCongo	2013_2014	MH253772
A1	Rwanda	2014	MK512465
A1	Rwanda	2001_2006	FM199978
A1	SouthAfrica	2005	KF476017
A1	SouthAfrica	2006	KM374985
A1	SouthAfrica	2007	KF922428
A1	SouthAfrica	2007	KT347091
A1	SouthAfrica	2009	KJ010778
A1	SouthAfrica	2009	JN182319
A1	SouthAfrica	2010	JN182329
A1	SouthAfrica	2011	KT347092
A1	Sudan	2009	KU736920
A1	Uruguay	2013	KJ586810
A1	USA	2005	GQ486143
A1	USA	2006	GQ486271
A1	USA	2007	GQ486828
A1	USA	2008	JN604145
A1	Zimbabue	2014	KX648549
A2	Japan	1988	AB937798
A2	Russia	1993	JX125368
A2	Belgium	1995	KT749848
A2	Belgium	1995	KT749829
A2	Belgium	1995	KT749848
A2	Japan	1996	KC836881
A2	Belgium	1997	KT749824
A2	SouthAfrica	1997	JX507080
A2	Belgium	1998	EU859955
A2	USA	1998	KF779252
A2	USA	1998	KF779210
A2	Belgium	1999	KT749831
A2	Belgium	1999	EU859950
A2	USA	1999	KF779259
A2	USA	1999	KF779211
A2	Belgium	2000	KT749835
A2	Belgium	2000	EU859945
A2	USA	2000	JQ707636
A2	USA	2000	KF779268
A2	USA	2000	KF779264
A2	Argentina	2001	KJ843214
A2	Belgium	2001	GU563553
A2	USA	2001	KF779386
A2	USA	2001	KF779221
A2	Belgium	2002	KT749842
A2	Japan	2002	AB697496
A2	Argentina	2003	KJ843216
A2	Japan	2003	AB697487
A2	USA	2003	KF779231
A2	Argentina	2004	KJ843215
A2	Belgium	2004	GU563550
A2	Italy	2004	KP997576
A2	USA	2004	KF779238
A2	Belarus	2005	EU414133
A2	Italy	2005	KP997971
A2	Latvia	2005	JX096952
A2	SouthAfrica	2005	KM391914
A2	SouthAfrica	2005	KF475997
A2	USA	2005	GQ486642
A2	Belgium	2006	KT749836
A2	Belgium	2006	KT749838
A2	Cuba	2006	KM606746
A2	CzechRepub	2006	GQ486360
A2	CzechRepub	2006	GQ486232
A2	France	2006	GQ486063
A2	Germany	2006	GQ486668
A2	Poland	2006	GQ477466
A2	Poland	2006	GQ477496
A2	Poland	2006	GQ486567
A2	Poland	2006	GQ486616
A2	Poland	2006	GQ477489
A2	Poland	2006	GQ477469
A2	Poland	2006	GQ477491
A2	Poland	2006	GQ477464
A2	Tajikistan	2006	AB330372
A2	USA	2006	GQ486725
A2	USA	2006	GQ486603
A2	USA	2006	JN604269
A2	USA	2006	JN604172
A2	Belgium	2007	KT749849
A2	Brazil	2007	KY809884
A2	Brazil	2007	KY809923
A2	Brazil	2007	KY809925
A2	France	2007	GQ486691
A2	Germany	2007	GQ486710
A2	Spain	2007	GQ486829
A2	USA	2007	GQ486754
A2	USA	2007	GQ486751
A2	USA	2007	JN604266
A2	USA	2007	GQ486807
A2	Brazil	2008	KY809902
A2	USA	2008	JN604257
A2	USA	2008	JN604304
A2	Belgium	2009	KT749840
A2	Italy	2009	KP997973
A2	Italy	2009	KT288336
A2	Italy	2009	KT275271
A2	Italy	2009	KP997772
A2	Japan	2009	AB549213
A2	Italy	2010	KP997741
A2	Italy	2010	KT275266
A2	Italy	2010	KP997828
A2	Italy	2010	KP997816
A2	Italy	2010	KP997864
A2	Argentina	2011	KJ810923
A2	Italy	2011	KP997974
A2	Argentina	2012	KJ843188
A2	Italy	2012	KP997321
A2	Panama	2012	KP718102
A2	Panama	2012	KP718087
A2	Panama	2012	KP718070
A2	Argentina	2013	KJ843218
A2	Argentina	2013	KJ810926
A2	Cameroon	2013	KT749832
A2	Panama	2013	KP718080
A2	Uruguay	2013	KJ586809
A2	CapeVerde	2014	MF772344
A2	Bangladesh	2015	MF925386
A2	CapeVerde	2015	MF772350
A2	CapeVerde	2015	MF772349
A2	CapeVerde	2015	MF772348
A2	CapeVerde	2015	MF772347
A2	CapeVerde	2016	MF772346
A2	CapeVerde	2016	MF772345
A2	Kenya	2018	MK127847
A2	Germany	1992_1997	DQ788725
A2	Germany	1992_1997	DQ788726
A2	Germany	1995_1999	AF143303
A2	Martinique	2001_2004	HE974364
A2	Belgium	2003_2004	EU85990
D3	Sweden	1975	JX898688
D3	Sweden	1975	JX898686
D3	Canada	1984	GQ922001
D3	France	1990	AJ344117
D3	Canada	1995	GQ922002
D3	Sweden	1996	JX898691
D3	Sweden	1996	JX898690
D3	Sweden	1996	JX898693
D3	Russia	1997	JX090661
D3	Belgium	1998	FJ349209
D3	Belgium	1999	FJ349214
D3	Brazil	2003	KP090181
D3	Brazil	2003	KP090180
D3	Brazil	2004	MH724230
D3	Brazil	2004	MH724227
D3	Brazil	2004	MH724229
D3	Brazil	2004	MH724235
D3	Brazil	2004	MH724220
D3	Brazil	2004	MH724232
D3	USA	2004	KY810011
D3	Australia	2005	GQ486204
D3	Canada	2005	GQ486486
D3	Germany	2005	GQ486374
D3	Germany	2005	GQ486102
D3	SouthAfrica	2005	KM375775
D3	SouthAfrica	2005	KM375770
D3	France	2006	GQ486726
D3	France	2006	GQ486298
D3	Greece	2006	GQ486068
D3	Greece	2006	GQ486099
D3	Haiti	2006	FJ692506
D3	Poland	2006	GQ486073
D3	USA	2006	JN604313
D3	Brazil	2007	KY810013
D3	Brazil	2007	KY810040
D3	Brazil	2007	KY809962
D3	Brazil	2007	KY810023
D3	Brazil	2007	KY809990
D3	Brazil	2007	KY809995
D3	Brazil	2007	KY809958
D3	Brazil	2007	KY810044
D3	Brazil	2007	KY809969
D3	France	2007	GQ486759
D3	Germany	2007	GQ486698
D3	Serbia	2007	HQ236015
D3	SouthAfrica	2007	KT347090
D3	Spain	2007	GQ486678
D3	USA	2007	JN604301
D3	Argentina	2008	JN688679
D3	Brazil	2008	KY809965
D3	Brazil	2008	KY809964
D3	Brazil	2008	KY809976
D3	Brazil	2008	KY809948
D3	Brazil	2008	KY809981
D3	Brazil	2008	KY810006
D3	Brazil	2008	KY809982
D3	Brazil	2008	KY809966
D3	Sweden	2008	JX898699
D3	USA	2008	JN604170
D3	Botswana	2009	MH464854
D3	Botswana	2009	MH464843
D3	Botswana	2009	MH464838
D3	Botswana	2009	MH464848
D3	Brazil	2009	KY809950
D3	Brazil	2009	JN983941
D3	Brazil	2009	KY809963
D3	Italy	2009	KT288351
D3	Italy	2009	KP997348
D3	Italy	2009	KP997788
D3	Italy	2009	KP997759
D3	Argentina	2010	JN688708
D3	Italy	2010	KT275283
D3	Italy	2010	KP997882
D3	Italy	2010	KP997851
D3	Italy	2010	KP997891
D3	Italy	2010	KT275282
D3	Italy	2010	KP997847
D3	Italy	2010	KP997343
D3	Syria	2010	JN257181
D3	Uruguay	2010	KJ586811
D3	USA	2010	KX827292
D3	Argentina	2011	KJ843187
D3	Argentina	2011	JN688722
D3	Belarus	2011	KY816287
D3	Brazil	2011	KU847602
D3	Brazil	2011	KU847592
D3	Brazil	2011	KU847510
D3	Brazil	2011	KU847561
D3	France	2011	KP712811
D3	France	2011	KP712832
D3	Argentina	2012	KJ810915
D3	Brazil	2012	MH724219
D3	Brazil	2013	MH724222
D3	Cuba	2013	KM606703
D3	India	2013	KP322602
D3	Botswana	2015	MF979164
D3	Botswana	2015	MF979172
D3	Italy	2016	MG585269
D3	USA	2017	MF967563
D3	Brazil	2005_2007	JF815651
D3	Brazil	2005_2007	JF815633
D3	Brazil	2005_2007	JF815634
D3	Brazil	2005_2007	JF815627
D3	Brazil	2005_2007	JF815610
D3	Brazil	2005_2007	JF815632
D3	Brazil	2005_2007	JF815662
D3	Brazil	2005_2007	JF815637
D3	Brazil	2005_2007	JF815656
D3	Brazil	2005_2007	JF815622
D3	Brazil	2005_2007	JF815628
D3	Brazil	2005_2007	JF815621
D3	India	2009_2010	JN664909
D3	India	2009_2012	KC875319
D3	India	2009_2012	KC875332
D3	India	2009_2012	KC875321
D3	India	2009_2012	KC875318
D3	India	2009_2012	KC875315
D3	India	2009_2012	KC875324
D3	India	2009_2012	KC875328
D3	India	2009_2012	KC875325
D3	India	2009_2012	KC875316
D3	India	2009_2012	KC875314
D3	India	2009_2012	KC875331
D4	Canada	1984	GQ922003
D4	Canada	1984	GQ922005
D4	Brazil	2004	MH724251
D4	Kiribati	2004	HQ700537
D4	Canada	2005	GQ486255
D4	Canada	2005	GQ486265
D4	Germany	2005	GQ486604
D4	USA	2005	GQ486655
D4	Canada	2006	GQ486237
D4	Cuba	2006	KM606752
D4	Cuba	2006	KM606750
D4	Haiti	2006	FJ692536
D4	Haiti	2006	FJ692533
D4	USA	2006	JN604174
D4	Brazil	2007	KY810002
D4	France	2007	GQ486699
D4	Brazil	2008	KJ470891
D4	Brazil	2008	KJ470897
D4	Brazil	2009	JN983920
D4	Brazil	2009	JN983921
D4	Brazil	2009	JF298901
D4	Brazil	2009	JN983918
D4	Brazil	2009	JN983924
D4	Brazil	2010	KJ470884
D4	Brazil	2010	JN983933
D4	Brazil	2010	JN983932
D4	Brazil	2010	KJ470898
D4	Brazil	2010	KJ470885
D4	Brazil	2010	JN983931
D4	Brazil	2011	KU847535
D4	Brazil	2011	KU847624
D4	Brazil	2011	KU847488
D4	Brazil	2011	KU847552
D4	France	2011	KP712825
D4	France	2011	KP712859
D4	Belarus	2012	KY816288
D4	Brazil	2012	KU847741
D4	Brazil	2012	KX302100
D4	Brazil	2012	KX302092
D4	Brazil	2012	KX302111
D4	Brazil	2012	KX302088
D4	Brazil	2012	KX302089
D4	Kenya	2012	KP168416
D4	SouthAfrica	2012	MH481861
D4	SouthAfrica	2012	MH481862
D4	Brazil	2013	KX302126
D4	Brazil	2013	KX302124
D4	Brazil	2013	KX302128
D4	Brazil	2013	KX302114
D4	Brazil	2013	KX302127
D4	USA	1990_1995	A08967
D4	Martinique	2001_2004	HE974372
D4	Martinique	2001_2004	HE974382
D4	Brazil	2005_2007	JF815648
D4	India	2010_2012	KF192839
D4	India	2010_2012	KF192840
D4	India	2010_2012	KF192841
E	Angola	2007	KF849713
E	Angola	2007	KF849726
E	Belgium	1995	FJ349226
E	Botswana	2007	KR139749
E	Botswana	2009	MH464856
E	Cameroon	1994	AB194947
E	Cameroon	2005	MK174151
E	Cameroon	2005	FN545827
E	Cameroon	2010	MK174160
E	Cameroon	2011	MH580647
E	Cameroon	2012	KY494109
E	Cameroon	2013	KY493952
E	Cameroon	2014	KY494008
E	Cameroon	2015	KY494167
E	Cameroon	2017	MH165306
E	Cameroon	2006_2007	FN545842
E	CapeVerde	2015	MF772360
E	CapeVerde	2016	MF772362
E	Colombia	2007	JQ023665
E	Cuba	2006	KM606743
E	Cuba	2013	KM606738
E	Egipt	2010	KU736892
E	Ethiopia	2010	KU736893
E	France	2006	GQ486093
E	France	2006	GQ486656
E	France	2011	KP712861
E	Germany	2005	GQ486548
E	Ghana	2000	AB205189
E	Ghana	2006	MK174182
E	Ghana	2007	MK174156
E	Ghana	2009	MK174163
E	Ghana	2013	KU711647
E	Ghana	2014	KU711641
E	Guinea	2005	MK174185
E	Guinea	2006	GQ161829
E	Guinea	2013	KX186584
E	Japan	1990_2002	AP007262
E	Liberia	2005	MK174186
E	Liberia	2009	KU736895
E	Liberia	2010	KU736894
E	Martinique	2001_2004	HE974380
E	Mexico	2011	KT192626
E	Netherlands	2005	GQ486411
E	Netherlands	2015	MG383615
E	Nigeria	2005	MH918655
E	Nigeria	2007	HM363573
E	Norway	2007	MK174157
E	RepCongo	2013_2014	MH253773
E	SaudiArabia	2008	AB915175
E	Senegal	2008	MK174158
E	Somalia	2007	KU736900
E	SouthAfrica	2006	KM374874
E	SouthAfrica	2012	KF922439
E	Sudan	2008	KF170742
E	Sudan	2010	KU736909
E	Sudan	2011	KM108622
E	Thailand	2008	GQ161792
E	UnitedKingdom	2018	MK321264
E	USA	2008	JN604166

### Sheet: Nº of seq. by country and date
Genotype/Subgenotype		E			D4			D3			A2			A1			A	Controle sequences total
Total of Controle Sequences		59			57			123			110			80			24	453
	Country	Number of Sequences		Country	Number of Sequences		Country	Number of Sequences		Country	Number of Sequences		Country	Number of Sequences		Country	Number of Sequences
	Angola	2		Belarus	1		Argentina	5		Argentina	7		Argentina	1		Cameroon	10
	Belgium	1		Brazil	31		Australia	1		Bangladesh	1		Bangladesh	2		Cuba	1
	Botswana	2		Canada	5		Belarus	1		Belarus	1		Belgium	3		France	1
	Cameroon	11		Cuba	2		Belgium	2		Belgium	17		Botswana	3		Gabon	2
	C.Verde	2		France	3		Botswana	6		Brazil	4		Brazil	23		Ghana	2
	Colombia	2		Germany	1		Brazil	46		Cameroon	1		CapeVerde	2		Haiti	2
	Cuba	1		Haiti	2		Canada	3		CapeVerde	7		Cuba	2		Kenya	1
	Egipt	1		India	3		Cuba	1		Cuba	1		France	3		Nigeria	3
	Ethiopia	1		Kenya	1		France	6		CzechRepub	2		Germany	1		Panama	1
	France	3		Kiribati	1		Germany	3		France	2		Haiti	1		USA	1
	Germany	1		Martinique	2		Greece	2		Germany	5		India	5
	Ghana	6		SouthAfrica	2		Haiti	1		Italy	13		Italy	3		Total GT A	24
	Guinea	3		USA	3		India	13		Japan	5		Japan	4
	Japan	1					Italy	12		Kenya	1		Kenya	3
	Liberia	3		Total GT D4	57		Poland	1		Latvia	1		Malawi	1
	Martinique	1					Russia	1		Martinique	1		Mozambique	1
	Mexico	1					Serbia	1		Panama	4		Netherlands	1
	Netherlands	2					SouthAfrica	3		Poland	8		Panama	2
	Nigeria	2					Spain	1		Russia	1		Phillipines	1
	Norway	1					Sweden	6		SouthAfrica	3		RepCongo	1
	R. Congo	1					Syria	1		Spain	1		Rwanda	2
	SaudiArabia	1					Uruguay	1		Tajikistan	1		SouthAfrica	8
	Senegal	1					USA	6		Uruguay	1		Sudan	1
	Somalia	1								USA	22		Uruguay	1
	SouthAfrica	2					Total GT D3	123					USA	4
	Sudan	3								Total GT A2	110		Zimbabue	1
	Thailand	1
	U.Kingdom	1											Total GT A1	80
	USA	1
	Total GT E	59
	Collection Dates	Number of Sequences		Collection Dates	Number of Sequences		Collection Dates	Number of Sequences		Collection Dates	Number of Sequences		Collection Dates	Number of Sequences		Collection Dates	Number of Sequences
	1994	1		1984	2		1975	2		1988	1		1963	2		1994	1
	1995	1		2004	2		1984	1		1993	1		1965	1		2000	1
	2000	1		2005	4		1990	1		1995	3		1969	1		2004	3
	2005	7		2006	6		1995	1		1996	1		1970	1		2005	1
	2006	6		2007	2		1996	3		1997	2		1974	2		2006	1
	2007	8		2008	2		1997	1		1998	3		1976	1		2007	1
	2008	5		2009	5		1998	1		1999	4		1981	1		2010	1
	2009	3		2010	6		1999	1		2000	5		1983	1		2011	2
	2010	5		2011	6		2003	2		2001	4		1984	2		2012	2
	2011	4		2012	10		2004	7		2002	2		1987	1		2013	4
	2012	2		2013	5		2005	6		2003	3		1988	1		2014	2
	2013	4	Incertainty Dates	1990_1995	1		2006	7		2004	4		1989	1		2015	1
	2014	2		2001_2004	2		2007	15		2005	6		1997	1		2018	1
	2015	3		2005_2007	1		2008	11		2006	20		1998	1	Incertainty Dates	1998_2004	1
	2016	1		2010_2012	3		2009	11		2007	11		1999	1		2006_2007	1
	2017	1					2010	11		2008	3		2000	1		2006_2009	1
	2018	1					2011	9		2009	6		2001	1
Incertainty Dates	1990_2002	1					2012	2		2010	5		2003	1
	2001_2004	1					2013	3		2011	2		2005	4
	2006_2007	1					2015	2		2012	5		2006	6
	2013_2014	1					2016	1		2013	5		2007	5
							2017	1		2014	1		2008	4
						Incertainty Dates	2005_2007	12		2015	5		2009	6
							2009_2010	1		2016	2		2010	4
							2009_2012	11		2018	1		2011	6
									Incertainty Dates	1992_1997	2		2012	3
										1995_1999	1		2013	3
										2001_2004	1		2014	4
										2003_2004	1		2015	3
													2016	2
													2018	2
												Incertainty Dates	1990_1995	1
													2001_2006	1
													2005_2006	2
													2009_2012	1
													2011_2012	1
													2013_2014	1
